# LAMP-BEAC: Detection of SARS-CoV-2 RNA Using RT-LAMP and Molecular Beacons

**DOI:** 10.1101/2020.08.13.20173757

**Authors:** Scott Sherrill-Mix, Young Hwang, Aoife M. Roche, Abigail Glascock, Susan R. Weiss, Yize Li, Leila Haddad, Peter Deraska, Caitlin Monahan, Andrew Kromer, Jevon Graham-Wooten, Louis J. Taylor, Benjamin S. Abella, Arupa Ganguly, Ronald G. Collman, Gregory D. Van Duyne, Frederic D. Bushman

## Abstract

**Background:** Rapid spread of SARS-CoV-2 has led to a global pandemic, resulting in the need for rapid assays to allow diagnosis and prevention of transmission. Reverse Transcription-Polymerase Chain Reaction (RT-PCR) provides a gold standard assay for SARS-CoV-2 RNA, but tests are expensive and supply chains are potentially fragile, motivating interest in additional assay methods. Reverse Transcription and Loop-Mediated Isothermal Amplification (RT-LAMP) provides an alternative that uses orthogonal and often less expensive reagents without the need for thermocyclers. The presence of SARS-CoV-2 RNA is typically detected using dyes to report bulk amplification of DNA; however, a common artifact is nonspecific DNA amplification, which complicates detection.

**Results:** Here we describe the design and testing of molecular beacons, which allow sequence-specific detection of SARS-CoV-2 genomes with improved discrimination in simple reaction mixtures. To optimize beacons for RT-LAMP, multiple locked nucleic acid monomers were incorporated to elevate melting temperatures. We also show how beacons with different fluorescent labels can allow convenient multiplex detection of several amplicons in “single pot” reactions, including incorporation of a human RNA LAMP-BEAC assay to confirm sample integrity. Comparison of LAMP-BEAC and RT-qPCR on clinical saliva samples showed good concordance between assays. To facilitate implementation, we developed custom polymerases for LAMP-BEAC and inexpensive purification procedures, which also facilitates increasing sensitivity by increasing reaction volumes.

**Conclusions:** LAMP-BEAC thus provides an affordable and simple SARS-CoV-2 RNA assay suitable for population screening; implementation of the assay has allowed robust screening of thousands of saliva samples per week.
