## Supplemental Table 1 for "LAMP-BEAC: Detection of SARS-CoV-2 RNA Using RT-LAMP and Molecular Beacons"

### Sheet: TableofOligos
Primer set	Name	Sequence	Source	DOI	Hairpin Tm	Target Tm	Performance
As1e	As1e_FIP	TCAGCACACAAAGCCAAAAATTTATTTTTCTGTGCAAAGGAAATTAAGGAG	Rabe & Cepko 2020	10.1073/pnas.2011221117
As1e	As1e_BIP	TATTGGTGGAGCTAAACTTAAAGCCTTTTCTGTACAATCCCTTTGAGTG	Rabe & Cepko 2020	10.1073/pnas.2011221117
As1e	As1_F3	CGGTGGACAAATTGTCAC	Rabe & Cepko 2020	10.1073/pnas.2011221117
As1e	As1_B3	CTTCTCTGGATTTAACACACTT	Rabe & Cepko 2020	10.1073/pnas.2011221117
As1e	As1_LF	TTACAAGCTTAAAGAATGTCTGAACACT	Rabe & Cepko 2020	10.1073/pnas.2011221117
As1e	As1_LB	TTGAATTTAGGTGAAACATTTGTCACG	Rabe & Cepko 2020	10.1073/pnas.2011221117
As1e	As1_LBMB_S1	CTGCGGTGAAA+C+ATT+T+GT+CACG+CAG	This paper		53.7 (+1 LNA)	64.7	Works
As1e	As1_LBMB_S2	CCGCGGTGAAA+C+ATT+T+GT+CA+CGCGG	This paper		63.2 (+1 LNA)	64.7	Used extensively
Penn	Penn_FIP	TCAGTACTAGTGCCTGTGCCCACAATCGTTTTTAAACGGGT	El-Tholoth et al. 2020	10.26434/chemrxiv.11860137.v1
Penn	Penn_BIP	TCGTATACAGGGCTTTTGACATCTATCTTGGAAGCGACAACAA	El-Tholoth et al. 2020	10.26434/chemrxiv.11860137.v1
Penn	Penn_F3	TGCTTCAGTCAGCTGATG	El-Tholoth et al. 2020	10.26434/chemrxiv.11860137.v1
Penn	Penn_B3	TTAAATTGTCATCTTCGTCCTT	El-Tholoth et al. 2020	10.26434/chemrxiv.11860137.v1
Penn	Penn_LF	CTGCACTTACACCGCAA	El-Tholoth et al. 2020	10.26434/chemrxiv.11860137.v1
Penn	Penn_LB	GTAGCTGGTTTTGCTAAATTCC	El-Tholoth et al. 2020	10.26434/chemrxiv.11860137.v1
Penn	Penn_LFMB_S1	CCGGTG+TA+A+GA+CG+GG+CTGCACCGG	This paper		60.1	74.1	Used extensively
Penn	Penn_LBMB_S1	CCGCAAAG+T+AG+C+T+G+GTTTTGCGG	This paper		60.1	64.5	Works
N-A	GeneN-A-FIP	TCTGGCCCAGTTCCTAGGTAGTCCAGACGAATTCGTGGTGG	Zhang et al. 2020	10.1101/2020.02.26.20028373
N-A	GeneN-A-BIP	AGACGGCATCATATGGGTTGCACGGGTGCCAATGTGATCT	Zhang et al. 2020	10.1101/2020.02.26.20028373
N-A	GeneN-A-F3	TGGCTACTACCGAAGAGCT	Zhang et al. 2020	10.1101/2020.02.26.20028373
N-A	GeneN-A-B3	TGCAGCATTGTTAGCAGGAT	Zhang et al. 2020	10.1101/2020.02.26.20028373
N-A	GeneN-A-LF	GGACTGAGATCTTTCATTTTACCGT	Zhang et al. 2020	10.1101/2020.02.26.20028373
N-A	GeneN-A-LB	ACTGAGGGAGCCTTGAATACA	Zhang et al. 2020	10.1101/2020.02.26.20028373
N-A	N-A_LFMB_S1	CCGCCA+T+CTTG+GA+CT+G+AGGCGG	This paper		64.8	65.9	Detectable at lower temperatures
N-A	N-A_LFMB_S2	CCGACCA+T+CTTG+GA+CT+G+AGGTCGG	This paper		61.6	65.9	Detectable at lower temperatures
N-A	N-A_LBMB_S1	CCG+G+GAG+C+CTTGAATA+CA+CCCGG	This paper		59.3 (+3 LNA)	72.6	Works
N2	N2_F3	ACCAGGAACTAATCAGACAAG	Zhang et al. 2020b	10.2144/btn-2020-0078
N2	N2_B3	GACTTGATCTTTGAAATTTGGATCT	Zhang et al. 2020b	10.2144/btn-2020-0078
N2	N2_FIP	TTCCGAAGAACGCTGAAGCGGAACTGATTACAAACATTGGCC	Zhang et al. 2020b	10.2144/btn-2020-0078
N2	N2_BIP	CGCATTGGCATGGAAGTCACAATTTGATGGCACCTGTGTA	Zhang et al. 2020b	10.2144/btn-2020-0078
N2	N2_LF	GGGGGCAAATTGTGCAATTTG	Zhang et al. 2020b	10.2144/btn-2020-0078
N2	N2_LB	CTTCGGGAACGTGGTTGACC	Zhang et al. 2020b	10.2144/btn-2020-0078
N2	N2_LB_2	GGAACGTGGT+T+GACC	This paper
N2	N2_LFMB_S1	CGCGC+T+G+G+G+G+GCAAATTGTGCGCG	This paper		64.5	73.6	Works
N2	N2_LBMB_S1	CGCAC+CTTCG+G+GAA+CG+T+GGTGCG	This paper		65 (+2 LNA)	74.9	Works (dim)
N2	N2_LBMB_S2	CCCAC+CTTCG+G+GAA+CG+T+GGTGGG	This paper		62.9 (+2 LNA)	74.9	Works
N2	N2_LBMB_S3	CCAC+CTTCG+G+GAA+CG+T+GGTGG	This paper		57.3 (+2 LNA)	74.9	Used extensively
E1	E1_F3	TGAGTACGAACTTATGTACTCAT	Zhang et al. 2020b	10.2144/btn-2020-0078
E1	E1_B3	TTCAGATTTTTAACACGAGAGT	Zhang et al. 2020b	10.2144/btn-2020-0078
E1	E1_FIP	ACCACGAAAGCAAGAAAAAGAAGTTCGTTTCGGAAGAGACAG	Zhang et al. 2020b	10.2144/btn-2020-0078
E1	E1_BIP	TTGCTAGTTACACTAGCCATCCTTAGGTTTTACAAGACTCACGT	Zhang et al. 2020b	10.2144/btn-2020-0078
E1	E1_LF	CGCTATTAACTATTAACG	Zhang et al. 2020b	10.2144/btn-2020-0078
E1	E1_LB	GCGCTTCGATTGTGTGCGT	Zhang et al. 2020b	10.2144/btn-2020-0078
E1	E1_LBMB_S1	CTGCG+CT+TCGAT+T+GTG+T+GCGCAG	This paper		64.2 (+2 LNA)	73.8	Works
E1	E1_LBMB_S2	CTGCGCT+T+C+GA+TTG+T+GTGCGCAG	This paper		64.2	73.1	Works
E1	E1_LBMB_S3	CCGGG+TG+T+GCG+TA+CTG+CTGCCCGG	This paper		56.8	73.4	Did not work
E1	E1_LBMB_S4	GTGTG+C+G+TA+CTG+CTG+CACAC	This paper		58.5 (+2 LNA)	71.6	Did not work
STATH	STATH_F3	GTAGCACATCATCTCTTGAAGCT	Satoh et al. 2018	10.1007/s12024-018-0008-5
STATH	STATH_B3	GCCTCAATAATCATGTCCTGCA	Satoh et al. 2018	10.1007/s12024-018-0008-5
STATH	STATH_LF	GAGCCAAGATGAAGGCAA	Satoh et al. 2018	10.1007/s12024-018-0008-5
STATH	STATH_FIP	TCAGCTCCAATCATGGAAACCATGAGCCAACTATGAAGTTCCTTGTCT	Satoh et al. 2018	10.1007/s12024-018-0008-5
STATH	STATH_BIP	TGGAAGATTCGGTTATGGGTATGGCGTTGTGGGTATAGTGGTTGTTCT	Satoh et al. 2018	10.1007/s12024-018-0008-5
STATH	STATH_LFMB_S1	CCGCCG+AG+C+CA+AGATGA+A+GGCGG	This paper		62.2 (+1 LNA)	67.9	Used extensively (dim)
STATH	STATH_LFMB_S2	CTCGCCG+AG+C+CA+AGATGA+A+GGCGAG	This paper		60.8 (+1 LNA)	67.9	Did not work
STATH	STATH_LFMB_S3	CGCCG+AG+C+CA+AGATGA+A+GGCG	This paper		52.8 (+1 LNA)	67.9	Works (dim)
STATH	STATH_LBMB_S1	GGCC+CTTATCAG+C+C+AGT+T+CCGGGCC	This paper		57.6 (+1 LNA)	68.1	Works
STATH	STATH_LBMB_S2	CGCC+CTTATCAG+C+C+AGT+T+CCGGGCG	This paper		59.1 (+1 LNA)	68.1	Used extensively
ACTB	ACTB-F3	AGTACCCCATCGAGCACG	Zhang et al. 2020b	10.2144/btn-2020-0078
ACTB	ACTB-B3	AGCCTGGATAGCAACGTACA	Zhang et al. 2020b	10.2144/btn-2020-0078
ACTB	ACTB-FIP	GAGCCACACGCAGCTCATTGTATCACCAACTGGGACGACA	Zhang et al. 2020b	10.2144/btn-2020-0078
ACTB	ACTB-BIP	CTGAACCCCAAGGCCAACCGGCTGGGGTGTTGAAGGTC	Zhang et al. 2020b	10.2144/btn-2020-0078
ACTB	ACTB-LF	TGTGGTGCCAGATTTTCTCCA	Zhang et al. 2020b	10.2144/btn-2020-0078
ACTB	ACTB-LB	CGAGAAGATGACCCAGATCATGT	Zhang et al. 2020b	10.2144/btn-2020-0078
ACTB	ACTB_LFMB_S1	CCCAGGTG+T+G+GTG+C+C+AGACCTGGG	This paper		63.8	73.9	Detectable at lower temperatures
ACTB	ACTB_LFMB_S2	CACAGGTG+T+G+GTG+C+C+AGACCTGTG	This paper		59.2	73.9	Detectable at lower temperatures
ACTB	ACTB_LFMB_S3	CCGGTG+T+G+GTG+C+C+AGACCGG	This paper		59.5	73.2	Detectable at lower temperatures
ACTB	ACTB_LBMB_S1	CGCG+AGAAGA+T+GA+C+CCAGA+TCGCG	This paper		56.8 (+2 LNA)	70.1	Works
RNaseP	RNaseP_F3	TTGATGAGCTGGAGCCA	Curtis et al. 2018	10.1016/j.jviromet.2018.02.012
RNaseP	RNaseP_B3	CACCCTCAATGCAGAGTC	Curtis et al. 2018	10.1016/j.jviromet.2018.02.012
RNaseP	RNaseP_FIP	GTGTGACCCTGAAGACTCGGTTTTAGCCACTGACTCGGATC	Curtis et al. 2018	10.1016/j.jviromet.2018.02.012
RNaseP	RNaseP_BIP	CCTCCGTGATATGGCTCTTCGTTTTTTTCTTACATGGCTCTGGTC	Curtis et al. 2018	10.1016/j.jviromet.2018.02.012
RNaseP	RNaseP_LF	ATGTGGATGGCTGAGTTGTT	Curtis et al. 2018	10.1016/j.jviromet.2018.02.012
RNaseP	RNaseP_LB	CATGCTGAGTACTGGACCTC	Curtis et al. 2018	10.1016/j.jviromet.2018.02.012
RNaseP	RNaseP_LBMB_S1	CGCCGCTG+AGTA+CT+G+GA+C+CTCGGCG	This paper		61.1	74.3	Works
RNaseP	RNaseP_LFMB_S1	CGCCGA+T+G+GCTG+AGTTGT+T+GCGGCG	This paper		61.9	71.3	Works
RNaseP	RNaseP_MidMB_S1	CGGGA+CA+CT+C+CTCCA+CTTAT+CCCG	This paper		52.7 (+1 LNA)	71.2	Did not work
RNaseP	RNaseP_MidMB_S3	CGCCCAAGTAATTGAAAAGACACTCCTCCACGGGCG	This paper		51.6	59.1	Did not work
