## Supplemental Table 2 for "LAMP-BEAC: Detection of SARS-CoV-2 RNA Using RT-LAMP and Molecular Beacons"

### Sheet: ClinicalcallComparison_20200821
Sample ID	qPCR (extracted RNA copies/ul)	Clinical Assay (NP swab)	As1e (SARS-CoV-2; 4 tests/sample)	Penn (SARS-CoV-2; 2 tests/sample)	STATH (human; 2 tests/sample)	2nd lab As1e (CoV-2; 3 tests/sample)	2nd lab STATH (human; 3 tests/sample)	Quadruplex STATH (human; 2 tests/sample)	Quadruplex As1e (SARS-CoV-2; 2 tests/sample)	Quadruplex Penn (SARS-CoV-2; 2 tests/sample)	Quadruplex E1 (SARS-CoV-2; 2 tests/sample)	Triplex STATH (human; 5 tests/sample)	Triplex N2 (SARS-CoV-2; 5 tests/sample)	Triplex Penn (SARS-CoV-2; 5 tests/sample)
Control A	NA	NA	0	0	2	0	3	1	0	0	0	4	0	0
Water	NA	NA	0	0	0	0	0	0	0	0	0	0	0	0
26	165000	pos	4	2	2	3	3	2	2	1	1	0	5	5
36	203000	neg	4	2	2	3	3	2	2	1	1	1	5	5
51	76.1	neg	0	0	2	0	3	2	0	0	0	5	0	0
59	1.84	neg	0	0	0	0	0	0	0	0	0	0	0	0
74	0	pos	0	0	2	0	3	2	0	0	0	4	0	0
76	0	neg	0	0	0	0	1	1	0	0	0	0	0	0
77	293	pos	3	0	2	1	3	2	2	0	0	5	3	0
78	0	neg	0	0	2	0	3	2	0	0	0	4	0	0
79	0	neg	0	0	2	0	1	1	0	0	0	1	0	0
80	52700	pos	4	2	2	3	2	2	2	0	2	0	5	5
81	0	pos	0	0	2	0	3	2	0	0	0	2	0	0
82	606	pos	4	1	2	2	3	2	2	0	2	3	4	1
83	18100	pos	4	2	0	3	1	2	2	1	2	0	0	3
84	1660000	pos	4	2	2	3	3	2	2	2	2	1	5	5
85	1350	pos	4	2	2	3	3	1	2	0	0	2	5	2
86	0.621	pos	0	0	2	0	3	2	0	0	0	2	0	0
87	18.8	pos	0	0	2	0	3	2	0	0	0	3	0	0
88	150	pos	1	0	2	0	2	2	0	0	0	2	2	0
89	0	pos	0	0	2	0	3	2	0	0	0	2	0	0
90	115000	pos	4	2	1	3	3	0	2	2	0	1	5	5
Control B	NA	NA	0	0	2	0	2	2	0	0	0	5	0	0
Water	NA	NA	0	0	0	0	0	0	0	0	0	0	0	0
1	0	neg						0	0	0	0	0	0	0
2	0	neg						1	0	0	0	0	0	0
3	75900	pos						1	2	0	0	0	0	0
4	0	neg						0	0	0	0	1	0	0
5	0	neg						2	0	0	0	4	0	0
7	0	neg						2	0	0	0	0	0	0
8	0	neg						1	0	0	0	0	0	0
9	0	neg						1	0	0	0	5	0	0
10	0	neg						1	0	0	0	2	0	0
12	0	neg						1	0	0	0	0	0	0
14	1.29	neg						2	0	0	0	0	0	0
15	0	neg						1	0	0	0	2	0	0
16	0	neg						0	0	0	0	0	0	0
17	0	neg						1	0	0	0	5	0	0
18	0	neg						2	0	0	0	1	0	0
19	0	neg						1	0	0	0	1	0	0
20	0	neg						1	0	0	0	0	0	0
21	0	neg						2	0	0	0	2	0	0
22	0	neg						2	0	0	0	3	0	0
23	0	neg						0	0	0	0	2	0	0
24	1.1	neg						2	0	0	0	1	0	0
27	41.4	neg						1	0	0	0	2	0	0
28	16.9	neg						2	0	0	0	5	0	0
29	0	neg						2	0	0	0	3	0	0
30	0	neg						1	0	0	0	2	0	0
31	1.14	neg						1	0	0	0	0	0	0
32	0	neg						2	0	0	0	3	0	0
33	595000	pos						2	2	2	2	4	5	5
34	0	neg						2	0	0	0	5	0	0
35	0	neg						2	0	0	0	0	0	0
37	0	neg						2	0	0	0	0	0	0
38	1.08	pos						2	0	0	0	2	0	0
39	0	neg						1	0	0	0	0	0	0
40	0	neg						2	0	0	0	3	0	0
41	0	neg						1	0	0	0	5	0	0
42	318	pos						2	1	0	1	0	1	0
43	0	neg						2	0	0	0	4	0	0
44	0	neg						2	0	0	0	2	0	0
45	2.31	neg						2	0	0	0	1	0	0
46	0	neg						0	0	0	0	1	0	0
47	0	neg						2	0	0	0	3	0	0
48	0	neg						2	0	0	0	0	0	0
49	47700	pos						2	2	2	2	1	5	5
52	0	neg						2	0	0	0	2	0	0
53	0	neg						2	0	0	0	3	0	0
54	0	neg						2	0	0	0	2	0	0
55	0	neg						1	0	0	0	0	0	0
56	0	neg						2	0	0	0	0	0	0
57	0	neg						0	0	0	0	0	0	0
58	947	pos						0	0	0	0	0	1	0
61	0	neg						2	0	0	0	3	0	0
62	0	neg						2	0	0	0	3	0	0
64	0	neg						1	0	0	0	2	0	0
65	0	neg						2	0	0	0	0	0	0
66	0	pos						2	0	0	0	2	0	0
68	0	neg						2	0	0	0	5	0	0
69	0	neg										0	0	0
70	0	neg										2	0	0
71	0	neg										1	0	0
72	0	neg										1	0	0
91	0	pos										1	0	0
92	0	pos										3	0	0
Water	NA	NA										0	0	0
Control C	NA	NA										1	0	0
